# A Microbial Signature Following Bariatric Surgery is Robustly Consistent Across Multiple Cohorts

**DOI:** 10.1101/2020.11.12.20230581

**Authors:** Farnaz Fouladi, Ian M. Carroll, Thomas J. Sharpton, Emily Bulik-Sullivan, Leslie Heinberg, Kristine Steffen, Anthony A. Fodor

## Abstract

**Background:** Bariatric surgery induces significant shifts in the gut microbiota which could potentially contribute to weight loss and metabolic benefits. The aim of this study was to characterize a microbial signature following Roux-en-Y Gastric bypass (RYGB) surgery using novel and existing gut microbiota sequence data.

**Results:** We generated 16S rRNA gene and metagenomic sequences from fecal samples from patients undergoing RYGB surgery (n = 61 for 16S rRNA gene and n = 135 for metagenomics). We compared these data with three smaller publicly available 16S rRNA gene and one metagenomic datasets from patients who also underwent RYGB surgery. Mixed linear models and machine learning approaches were used to examine the presence of a common microbial signature across studies. Comparison of our new sequences with previous longitudinal studies revealed strikingly similar profiles in both fecal microbiota composition (r = 0.41 ± 0.10; p < 0.05) and metabolic pathways (r = 0.70 ± 0.05; p < 0.001) early after surgery across multiple datasets. Machine learning approaches revealed that the replicable gut microbiota signature associated with RYGB surgery could be used to discriminate pre- and post-surgical samples. Opportunistic pathogen abundance also increased post-surgery in a consistent manner across cohorts.

**Conclusion:** Our study reveals a robust microbial signature involving many commensal and pathogenic taxa and metabolic pathways early after RYGB surgery across different studies and sites. Characterization of the effects of this robust microbial signature on outcomes of bariatric surgery could provide insights into the development of microbiome-based interventions for predicting or improving outcomes following surgery.

**Trial Registration:** clinicaltrials.gov, number NCT03065426. Registered 27 February 2017, https://www.clinicaltrials.gov/ct2/show/NCT03065426
