## Supplementary Table 1 for "A Microbial Signature Following Bariatric Surgery is Robustly Consistent Across Multiple Cohorts"

### Sheet: Sheet1
Project	Title	Sequence Type	Sequence Platform	Surgery Type	Study Type	Number of Samples	Publication	Note	Metadata	Included in the Study	Data set Name	Fecal Sample Collection	DNA Extraction
PRJNA321731	human gut metagenome	16S	Illunima	RYGB/LAGB	Cross-Sectional	64	Ilhan et al 2017		Avaialble	No	--
PRJNA395660	Changes in Microbiota Profiles after Roux-en-Y Gastric Bypass	16S	Illumina Miseq	RYGB	Longitudinal	71	Assal et al 2020		Avaialble	Yes	Assal	Fecal samples were collected at home, frozen at -20 C, transported to the lab on dry ice and stored at -80 untill analysis	DNA was extracted according to the International Human Microbiome Standards (IHMS) SOP06 and was amplified the V4 region of the 16S rRNA genes using a custom preparation protocol (Illumina Inc., San Diego, CA, USA)
PRJNA612042	Temporospatial shifts in microbiome after RYGB	16S rRNA	Illunima	RYGB	Longitudinal and Cross-sectional	83	Ilhan et al 2020		Avaialble	Yes	Ilhan	Fecal samples were stored at -80 C within four hours of collection untill analyzed	DNA was extracted using MOBIO PowerSoil DNA extraction Kit (MOBIO Laboratories, Carlsbald, CA, USA) and sequencing libraries were prepared as previously described in Earth Microbiome Project using V4 primers (Gilbert et al 2014)
PRJEB14082	Gut_microbiota_in_obesity_and_the_impact_of_bariatric_surgery	16S rRNA	Illunima	RYGB	Longitudinal	50	No publication		Avaialble	Yes	Afshar	Not available	Not available
PRJEB30253	Roux-Y Gastric Bypass and Sleeve Gastrectomy directly change gut microbiota composition independent of operation type	16S rRNA	Illunima	RYGB and Sleeve Gastrectomy	Longitudinal	3	Paganelli et al 2019	Sequences are multiplxed	Unavailable	No	--
PRJEB12947	Roux-en-Y gastric bypass surgery of morbidly obese patients shows swift and persistent changes of the individual gut microbiota	WGS	Illunima HiSeq	RYGB	Longitudinal	33	Palleja et al 2016	This data set includes only 13 patients	Available	Yes	Palleja	Fecal samples were collected at home, frozen at -20 C, transported to the lab within 2 days and stored at -80 untill analysis	DNA was extracted according to the International Human Microbiome Standards (IHMS) SOP07 V2.
PRJEB23292	Major microbiota dysbiosis in severe obesity: fate after bariatric surgery	WGS	ABI_SOLID	RYGB/AGB	Longitudinal	867	Wisnewsky et al 2019	This dataset include samples from different cohorts and metadata does not have enough information to differentiate samples	Avaialble	No	--
PRJNA473348	Effect of bariatric surgery on the faecal metagenome	WGS	Illumina	Unknown	Longitudinal	120	No publication	The type of surgery is not included in the metadata	Avaialble	No	--
PRJEB8249	Bariatric surgery induces long-term changes on the gut metagenome contributing to fat mass regulation	WGS	Illumina	RYGB/VGB	Cross-Sectional	21	Tremaroli et al 2015		Unavailable	No	--
